# Higher polygenic risk for melanoma is associated with improved survival

**DOI:** 10.1101/2022.03.07.22272003

**Authors:** Mathias Seviiri, Richard A. Scolyer, D. Timothy Bishop, Mark M. Iles, Serigne N. Lo, Johnathan R. Stretch, Robyn P.M. Saw, Omgo E. Nieweg, Kerwin F. Shannon, Andrew J. Spillane, Scott D. Gordon, Catherine M. Olsen, David C. Whiteman, Maria T. Landi, John F. Thompson, Georgina V. Long, Stuart MacGregor, Matthew H. Law

## Abstract

**Background:** Although there are well-known prognostic factors for survival from cutaneous melanoma (CM) such as primary tumour thickness and stage of the tumour at diagnosis, the role of germline genetic factors in determining survival is not well understood.

**Objective:** To perform a genome-wide association study (GWAS) meta-analysis of melanoma-specific survival (MSS), and test whether a CM-susceptibility polygenic risk score (PRS) is associated with MSS.

**Methods:** We conducted two Cox proportional-hazard GWAS of MSS using data from the Melanoma Institute Australia (MIA; 5,762 patients with melanoma; 800 deaths from melanoma) and UK Biobank (UKB: 5,220 patients with melanoma; 241 deaths from melanoma). The GWAS were adjusted for age, sex and the first ten genetic principal components, and combined in a fixed-effects inverse-variance-weighted meta-analysis. Significant (P<5×10^−8^) results were investigated in the Leeds Melanoma Cohort (LMC; 1,947 patients with melanoma; 370 melanoma deaths). We also developed a CM-susceptibility PRS using a large independent GWAS meta-analysis (23,913 cases, 342,870 controls). The PRS was tested for an association with MSS in the MIA and UKB cohorts, with replication in the LMC.

**Results:** Two loci were significantly associated with MSS in the meta-analysis of MIA and UKB with lead SNPs rs41309643 (G allele frequency 1.6%, hazard ratio [HR] 2.09, 95% confidence interval [CI] 1.61-2.71, P=2.08×10^−8^) on chromosome 1, and rs75682113 (C allele frequency 1.8%, HR=2.38, 95% CI=1.77—3.21, P=1.07×10^−8^) on chromosome 7. While neither SNP replicated (P>0.05) in the LMC, rs75682113 was significantly associated in the combined discovery and replication sets and requires confirmation in additional cohorts.

After adjusting for age at diagnosis, sex and the first ten principal components, a one standard deviation increase in the CM-susceptibility PRS was associated with improved MSS in the discovery meta-analysis (HR=0.88, 95% CI=0.83—0.94, P=6.93×10^−5^; I^2^=88%). The association with the PRS was not replicated (P > 0.05) in LMC, but remained significantly associated with MSS in the meta-analysis of the discovery and replication results.

**Conclusion:** We found two loci potentially associated with MSS, and evidence that increased germline genetic susceptibility to develop CM may be associated with improved MSS.
