## Supplementary Tables for "Higher polygenic risk for melanoma is associated with improved survival"

### Sheet: ST1
Supplementary Table 1: Cohorts used for the cutaneous melanoma susceptibility discovery meta-analysis GWAS
Study	Population	Cases	Controls
GenoMEL Phase 1	European	1075	2163
GenoMEL Phase 2	European	925	1128
MDACC	US	1924	1018
AMFS	Australian	535	427
Q-MEGA_610k	Australian	912	3777
Q-MEGA_omni	Australian	656	538
WAMHS	Australian	1237	1977
Essen-Heidelberg	German	1189	1215
MELARISK	French	511	815
Harvard	US	410	2920
NCI_CPSII+PLCO+Rose	US	171	2684
EPIGENE	Australian	773	910
Greek	Greek	1194	1279
Italy	Italian	1726	3142
Spain	Spanish	3523	3400
Michigan	US	1198	26211
BNMS	European-derived	1130	2701
23andMe*	European-derived	4824	286565
Total all Samples		23913	342870
* Self-reported melanoma rather than confirmed by clinician/pathologist. For full details of included sets see Landi 2020

### Sheet: ST2
Supplementary Table 2: Per study melanoma specific survival GWAS results
				Melanoma Institute Australia Cohort						UK Biobank						Leeds Melanoma Cohort
CHR	BP	SNP	EA/NEA	EAF	HR	95%CI		P		EAF	HR	95%CI		P		EAF	HR	95%CI		P
1	227078509	rs41309643	G/T	0.01	2.35	1.75	3.15	1.16e-08		0.02	1.36	0.77	2.39	0.286715		0.02	1.1	0.66	1.83	0.679
7	40708001	rs75682113	C/G	0.01	2	1.22	3.29	0.00628		0.02	2.63	1.81	3.81	3.44e-07		0.02	1.31	0.57	3.02	0.411

### Sheet: ST3
Supplementary Table 3: Pigmentation loci excluded from the cutaneous melanoma susceptibility polygenic risk score
CHR:BP	CHR	rsID	Genes	EA/NEA	Freq	P-value	OR	Hair	Tan
1:150,938,571	1	rs8444	Multiple	G/A	0.645	3.89 × 10−14	1.08	–	Y
1:154,994,978	1	rs76798800	ZBTB7B, ADAM15, GBA	G/T	0.753	3.86 × 10−15	0.92	–	Y
1:205,181,062	1	rs2369633	DSTYK	T/C	0.083	1.24 × 10−8	1.1	–	Y
1:63,727,542	1	rs670318	FOXD3	T/C	0.047	1.21 × 10−8	0.86	–	Y
2:38,298,139	2	rs1800440	CYP1B1	T/C	0.824	6.97 × 10−15	1.1	–	Y
3:70,014,091	3	rs149617956a	MITF	G/A	0.998	9.00 × 10−14	0.39	Y	Y
5:1,323,212	5	rs13178866a	TERT	C/T	0.554	2.59 × 10−18	0.87	Y	–
5:149,211,868	5	rs32578b,d	PPARGC1B	G/A	0.658	6.58 × 10−17	1.09	–	Y
5:33,951,693	5	rs16891982a	SLC45A2	C/G	0.122	1.96 × 10−28	0.51	Y	Y
5:90,262,612	5	rs12523094c	GPR98	T/C	0.567	1.74 × 10−6 c	1.07	Y	Y
6:1,145,265	6	rs12215602a	IRF4	G/A	0.721	7.91 × 10−9	0.94	–	Y
6:21,163,919	6	rs6914598	CDKAL1	T/C	0.683	1.18 × 10−18	0.91	–	Y
6:22,719,379	6	rs72834823	HDGFL1	T/A	0.819	1.04 × 10−12	1.1	–	Y
7:130,738,666	7	rs7778378	MKLN1	C/T	0.248	8.93 × 10−9	0.93	Y	–
7:17,134,708	7	rs117132860b	AGR3	G/A	0.981	3.83 × 10−21	0.71	–	Y
8:72,864,240	8	rs13263376c	RP11-383H13.1, MSC	G/A	0.364	2.28 × 10−8 c	0.93	–	Y
9:109,054,417	9	rs10739220	TMEM38B	C/T	0.26	1.34 × 10−18	1.1	Y	–
9:12,587,153	9	rs10960710	TYRP1	G/T	0.393	3.08 × 10−12	0.93	Y	Y
9:21,803,880	9	rs871024a	MTAP, CDKN2A	C/A	0.477	2.72 × 10−23	1.18	Y	–
11:16,041,305	11	rs7941496	SOX6	G/T	0.516	1.40 × 10−9	1.06	–	Y
11:69,380,898	11	rs4354713	CCND1	A/G	0.356	8.50 × 10−21	1.1	Y	–
11:89,017,961	11	rs1126809a	TYR	G/A	0.757	4.78 × 10−37	0.83	Y	Y
12:116,580,291	12	rs113469387	MED13L	G/A	0.907	8.76 × 10−10	0.91	Y	Y
13:113,535,949	13	rs1278768	MCF2L	G/C	0.488	6.33 × 10−12	0.94	–	Y
15:28,365,618	15	rs12913832a	OCA2	A/G	0.335	4.85 × 10−12	0.88	Y	Y
16:68,822,971	16	rs4420522	Multiple, CDH1	A/G	0.69	8.34 × 10−14	0.93	Y	–
16:89,986,117	16	rs1805007a	MC1R	C/T	0.937	5.86 × 10−52	0.57	Y	Y
19:3,540,539	19	rs12984831b	MFSD12	G/C	0.984	3.86 × 10−10	0.65	–	Y
20:32,665,748	20	rs6059655a	ASIP	A/G	0.061	2.52 × 10−42	1.45	Y	Y
21:42,743,496	21	rs408825	MX2	C/T	0.413	1.03 × 10−32	0.89	–	Y
22:38,545,942	22	rs132941	MAFF	T/C	0.549	8.80 × 10−23	1.1	–	Y
22:45,622,684	22	rs5766565	KIAA0930	A/G	0.647	1.44 × 10−9	1.06	Y	Y
22:50,722,408	22	rs79966207	PLXNB2	T/C	0.849	8.68 × 10−9	0.92	Y	–
For full details of included sets see Landi 2020
CHR- Chromosome, EA- Effect allele, NEA- Non-effect allele, Freq- Effect allele frequency, OR- Odds ratio

### Sheet: ST4
Supplementary Table 4: Naevi loci excluded from the cutaneous melanoma susceptibility polygenic risk score
CHR:BP	CHR	rsID	Genes	EA/NEA	Freq	P-value	OR
1:154,994,978	1	rs76798800	ZBTB7B, ADAM15, GBA	G/T	0.753	3.86 × 10−15	0.92
1:226,603,635	1	rs2695237	PARP1	T/C	0.628	1.53 × 10−18	1.1
2:25,778,637	2	rs12473635	DTNB	T/C	0.776	5.17 × 10−9	0.93
2:38,298,139	2	rs1800440	CYP1B1	T/C	0.824	6.97 × 10−15	1.1
3:169,493,283	3	rs3950296b	TERC	C/G	0.747	4.47 × 10−11	1.08
5:149,211,868	5	rs32578b,d	PPARGC1B	G/A	0.658	6.58 × 10−17	1.09
6:1,145,265	6	rs12215602a	IRF4	G/A	0.721	7.91 × 10−9	0.94
6:22,719,379	6	rs72834823	HDGFL1	T/A	0.819	1.04 × 10−12	1.1
7:124,396,645	7	rs4731207	POT1	G/A	0.54	2.22 × 10−15	0.93
7:130,738,666	7	rs7778378	MKLN1	C/T	0.248	8.93 × 10−9	0.93
7:17,134,708	7	rs117132860b	AGR3	G/A	0.981	3.83 × 10−21	0.71
8:72,864,240	8	rs13263376c	RP11-383H13.1, MSC	G/A	0.364	2.28 × 10−8 c	0.93
9:109,054,417	9	rs10739220	TMEM38B	C/T	0.26	1.34 × 10−18	1.1
9:110,711,586	9	rs1339759b	KLF4	C/G	0.666	5.61 × 10−19	1.1
9:134,457,580	9	rs3780269	RAPGEF1	G/A	0.691	1.92 × 10−8	0.94
9:21,803,880	9	rs871024a	MTAP, CDKN2A	C/A	0.477	2.72 × 10−23	1.18
10:105,694,301	10	rs7902587	OBFC1	C/T	0.904	2.68 × 10−23	0.86
11:108,175,462	11	rs1801516	ATM	G/A	0.856	2.22 × 10−21	1.14
11:16,041,305	11	rs7941496	SOX6	G/T	0.516	1.40 × 10−9	1.06
12:13,070,752	12	rs1056927b,c	Multiple	A/G	0.561	2.74 × 10−9 b	0.93
15:33,277,710	15	rs117648907b	FNM1	C/T	0.983	7.29 × 10−12	0.8
16:68,822,971	16	rs4420522	Multiple, CDH1	A/G	0.69	8.34 × 10−14	0.93
16:89,986,117	16	rs1805007a	MC1R	C/T	0.937	5.86 × 10−52	0.57
17:7,571,752	17	rs78378222	TP53	T/G	0.989	3.33 × 10−10	0.76
19:3,540,539	19	rs12984831b	MFSD12	G/C	0.984	3.86 × 10−10	0.65
22:38,545,942	22	rs132941	MAFF	T/C	0.549	8.80 × 10−23	1.1
22:45,622,684	22	rs5766565	KIAA0930	A/G	0.647	1.44 × 10−9	1.06
For full details of included sets see Landi 2020
CHR- Chromosome, EA- Effect allele, NEA- Non-effect allele, Freq- Effect allele frequency, OR- Odds ratio

### Sheet: ST5
Supplementary Table 5: Naevous count SNPs included in the naevus polygenic risk score
CHR	BP	rsID	EA/NEA	Freq	log OR	SE	P-value
6	396321	rs12203592	T/C	0.130659	0.1012	0.0119	1.48e-17
9	21804617	rs869330	A/G	0.47684	0.0882	0.0072	2.2e-34
9	21941315	rs74903566	A/G	0.0358177	0.1969	0.0359	4.17e-08
9	21956078	rs2027938	A/G	0.228827	-0.0621	0.0093	2.34e-11
9	22049456	rs112096783	T/C	0.979258	0.3452	0.0524	4.45e-11
9	110709587	rs10521087	A/G	0.691531	0.045	0.0077	4.38e-09
12	88949124	rs7313352	A/G	0.787388	0.055	0.0096	1.06e-08
22	38513138	rs11570750	A/G	0.0137974	-0.0432	0.0077	1.88e-08
22	38574066	rs133024	A/G	0.518771	0.0661	0.0079	4.51e-17
CHR- Chromosome, EA- Effect allele, NEA- Non-effect allele, Freq- Effect allele frequency, OR- Odds ratio
Full details in Duffy et 2018
